# Elevated plasma Complement Factor H Regulating Protein 5 is associated with venous thromboembolism and COVID-19 severity

**DOI:** 10.1101/2022.04.20.22274046

**Authors:** Laura Sanchez-Rivera, Maria Jesus Iglesias, Manal Ibrahim-Kosta, Julia Barbara Kral-Pointner, Sebastian Havervall, Louisa Goumidi, Maria Farm, Gaëlle Munsch, Marine Germain, Philip Smith, Mun-Gwan Hong, Pierre Suchon, Clément Naudin, Anne Boland, David M Smadja, Margareta Holmström, Maria Magnusson, Angela Silveira, Mathias Uhlén, Thomas Renné, Angel Martinez-Perez, Joseph Emmerich, Jean-Francois Deleuze, Jovan Antovic, Alice Assinger, Jose Manuel Soria Fernandez, Charlotte Thålin, Jochen M Schwenk, Juan Carlos Souto Andres, Pierre-Emmanuel Morange, Lynn Marie Butler, David-Alexandre Trégouët, Jacob Odeberg

**Author notes:** Address correspondence to: Jacob Odeberg Science for Life Laboratory, Department of Protein Science, CBH, KTH Royal Institute of Technology, SE-171 21 Stockholm, Sweden or David-Alexandre Trégouët University of Bordeaux, Inserm, Bordeaux Population Health Research Center, UMR 1219, team ELEANOR, Bordeaux, France. **One sentence summary:** Elevated CFHR5 plasma concentration is associated with diagnosis and risk of venous thromboembolism, and with short-term prognosis in hospitalised COVID-19 patients. Equal contribution (Laura Sanchez-Rivera, Maria Jesus Iglesias). Equal contribution (Pierre-Emmanuel Morange, Lynn Marie Butler, David-Alexandre Trégouët, Jacob Odeberg).

## Abstract

Venous thromboembolism (VTE), comprising both deep vein thrombosis (DVT) and pulmonary embolism (PE) is a common, multi-causal disease with potentially serious short- and long-term complications. In clinical practice, there is a need for improved plasma biomarker-based tools for VTE diagnosis and risk prediction. We used multiplex proteomics profiling to screen plasma from patients with suspected acute VTE, and a case-control study of patients followed up after ending anticoagulant treatment for a first VTE. With replication in 5 independent studies, together totalling 1137 patients and 1272 controls, we identify Complement Factor H Related Protein (CFHR5), a regulator of the alternative pathway of complement activation, as a novel VTE associated plasma biomarker. Using GWAS analysis of 2967 individuals we identified a genome-wide significant pQTL signal on chr1q31.3 associated with CFHR5 levels. We showed that higher CFHR5 levels are associated with increased thrombin generation in patient plasma and that recombinant CFHR5 enhances platelet activation *in vitro*. Thrombotic complications are a frequent feature of COVID-19; in hospitalised patients we found CFHR5 levels at baseline were associated with short-time prognosis of disease severity, defined as maximum level of respiratory support needed during hospital stay. Our results indicate a clinically important role for regulation of the alternative pathway of complement activation in the pathogenesis of VTE and pulmonary complications in acute COVID-19. Thus, CFHR5 is a potential diagnostic and/or risk predictive plasma biomarker reflecting underlying pathology in VTE and acute COVID-19.
