## Supplementary material for "Elevated plasma Complement Factor H Regulating Protein 5 is associated with venous thromboembolism and COVID-19 severity": Table S2

### Sheet: Tab_1 EXTD_VEBIOS_Coagulation
Tab_1: Clinical characteristics: Extended VEBIOS Coagulation sample set
	Cases (n=144)		Controls (n=140)
Variables	n	Frequency	n	Frequency
Thrombosis localisation
DVT, lower limbs	67	0.47	-	-
- Proximal	55	0.73	-	-
PE	73	0.51	-	-
DVT and PE	4	0.06	-	-
Sex and biometry
Sex; women	56	0.39	55	0.39
Age (years) (mean ± SD, range)	51.5 ±11.9	(20-70)	53.0 ±11.4	(22-71)
BMI (kg/m2) (mean ± SD, range)	27.2 ±3.9	(17-46)	27.0 ±4.2	(19-40)
Obese, BMI ≥ 30 kg/m2	31	0.22	27	0.19
Cardiovascular risk factors
Hypertension*	29	0.20	20	0.14
Hyperlipidemia*	10	0.07	15	0.10
Diabetes Mellitus*	2	0.01	7	0.05
Current smoking‡	22	0.15	19	0.14
Family history
VTE, First degree relative < 60 years old	24	0.17	1	0.01
Provoked risk factors (all)†	54	0.37	20	0.14
Contraceptives**	21	0.15	11	0.08
Menopausal replacement therapy††	5	0.04	4	0.03
Concentration of markers measured	Median	IQR	Median	IQR
CFHR5 (ng/mL)	2708	(2286-3010)	2483	(2115-2778)
C3 (µg/mL)	870	(702-1049)	753	(619-954)
D-dimer (ng/mL)	361	(248-539)	301	(218-380)
hsCRP (mg/L)	1.4	(0.5-3.2)	0.8	(0.4-2)
LPK (x109/L)	6	(5-7)	5	(4-6)
Hb (g/L)	145	(136-150)	141	(131-148)
TPK (x109/L)	231	(205-274)	224	(202-257)
TG (mmol/L)	1.1	(0.7-1.7)	0.9	(0.6-1.4)
DVT, deep vein thrombosis; PE, pulmonary embolism; n, numbers; SD, standard deviation; IQR, interquartile range *, medical treatment; †, within three month from diagnosis or index date including trauma, surgery, immobilization, cast or orthosis; ‡, daily within the last year; **, estrogen containing (oral, patch, vaginal devices); ††, estrogen containing (oral only); IQR, interquartile range; CFH…

### Sheet: Tab_2 DFW-VTE
Tab_2: Clinical characteristics: DFW-VTE sample set
	Cases (n=54)		Controls (n=146)
Variables	n	Frequency	n	Frequency
Thrombosis localisation
DVT, lower limbs	39	0.72	-	-
- Proximal	26	0.67	-	-
PE	15	0.28	-	-
Sex and biometry
Sex; women	23	0.43	91	0.62
Age (years) (mean ± SD and range)	64.8 ± 16.2	(20-96)	61.4 ± 18.0	(18-92)
Provoked risk factors (all)
Estrogen containing contraceptives and HRT *	2	0.04	0	0
Concentration of markers measured	Median	IQR	Median	IQR
CFHR5 (ng/mL)	582	(513-730)	514	(420-609)
D-dimer (mg/L)	4.2	(1.6-12.5)	0.4	(0.2-0.8)
CRP (mg/L)	11	(1.8-43.8)	4.0	(1.0-10)
DVT, deep vein thrombosis; PE, pulmonary embolism; n, numbers; SD, standard deviation; *, on-going treatment; HRT, hormone replacement therapy; IQR (interquartile range); CFHR5, Complement Factor H-related protein 5; CRP, C-reactive protein. Missing values in all above-mentioned variables are <5% (except in contraceptives and CRP in controls, for which missing values are 47% and 56%, respectively…

### Sheet: Tab_3 FARIVE
Tab_3: Clinical characteristics: FARIVE sample set
	Cases (n=582)		Controls (n=576)
Variables	n	Frequency	n	Frequency
Thrombosis localisation
DVT, lower limbs	166	0.28	-	-
PE	232	0.40	-	-
DVT and PE	184	0.32	-	-
Sex and biometry
Sex, female	348	0.60	330	0.57
Age (years) (mean ± SD, range)	53.1±19.7	(17-91)	51.1±18.5	(18-89)
BMI (kg/m2) (mean ± SD, range)	26.5±5.6	(15-55)	25.8±6.0	(15-48)
Obese (BMI ≥ 30 kg/m2)	130	0.22	109	0.19
Cardiovascular risk factors
Diabetes Mellitus*	40	0.07	99	0.17
Hyperlipidaemia*	148	0.25	132	0.23
Hypertension*	186	0.32	241	0.42
Current smoking†	95	0.16	137	0.24
Family history of VTE (1st relative)	145	0.24	NA
Provoked risk factors (all types) #	381	0.65	NA
Hormonal use (women only)
Menopausal replacement therapy**	45	0.13	44
Contraceptives**	221	0.63	205
Sampled shortly after diagnosis	587	0.97
Effect of Warfarin treatment:
PK/INR < 1.2	258	0.43
PK INR 1.2-1.99	177	0.30
PK INR 2.0-5.0	142	0.25
PK INR >5.0	2	0.003
Missing value	3	0.005
Concentration of markers measured	Median	IQR	Median	IQR
CFHR5 (ng/mL) (median, IQR)	1542	(1265-1915)	1434	(1174-1783)
DVT, deep vein thrombosis; PE, pulmonary embolism; n, number; SD, standard deviation; *, according to treatment or medical records; ‡, within three months from diagnose or index date; # provoked risk factors as a summary of: surgery (72), cast (5), trauma (23), pregnancy 3 month postpartum (14), menopausal replacement therapy (45), contraceptives (221); † 4 participants smoked less than 1 cigaret…

### Sheet: Tab_4 RETROVE
Tab_4: Clinical characteristics: RETROVE sample set
	Cases (n=308)		Controls (n=360)
Variables	n	Frequency	n	Frequency
Thrombosis localisation
Deep vein thrombosis (DVT)	173	0.56	-	-
Pulmonary embolism (PE)	80	0.26	-	-
DVT+PE	55	0.18	-	-
Sex and biometry
Sex; women	142	0.46	183	0.51
Age (years) (mean ± SD and range)	55.4 ± 16.2	(17-79)	46 ± 16.3	(20-79)
BMI (kg/m2) (mean ± SD, range)	27.88 ± 5.03	(17.2-53.3)	25.27 ± 4.07	(15.2-40.7)
Obese (BMI ≥ 30 kg/m2) (n, freq.)	86	0.28	44	0.12
Concentration of markers measured	Median	IQR	Median	IQR
CFHR5 (ng/mL)	993	(827-1160)	928	(784-1087)
VWF (%)	183	(136.5-228)	105.5	(75.75-148)
Fibrinogen (g/L)	3.62	(3.12-4.14)	3.34	(2.97-3.8)
Thrombin generation potential in plasma
Lagtime (min) mean SD and range	3.11 ± 0.88	(1.33-6.99)	2.9 ± 0.96	(1.14-12.17)
Lagtime (min) median and IQR	2.9	(2.5-3.5)	2.67	(2.3-3.3)
ETP (nMol/min) mean SD and range	1563 ± 550.5	(371-6014)	1419 ± 386.5	(584.8-4549)
ETP (nMol/min) median and IQR	1481	(1271-1752)	1350	(1181-1621)
Peak (nmol/L) mean SD and range	255 ± 94.2	(33.1-1055)	236.6 ± 87.5	(41-809)
Peak (nmol/L) median and IQR	244.3	(195.7-304)	225.7	(176.5-282)
ttPeak (min) mean SD and range	6.64 ± 1.5	(3.3-13.17)	6.49 ± 1.69	(2.81-15.5)
ttPeak (min) median and IQR	6.5	(5.67-7.5)	6.33	(5.3-7.5)
n, numbers; SD; standard deviation; IQR, (interquartile range); CFHR5, Complement Factor H-related protein 5; VWF, Von Willebrand Factor antigen; ETP, Endogenous Thrombin Potential; ttPeak, Time to Peak.

### Sheet: Tab_5 MARTHA
Tab_5: Clinical characteristics: MARTHA sample sets
A. Clinical characteristics of MARTHA follow-up cohort at 1st VTE event with CFHR5 measurement
	Cases (n=669)
	n	Frequency
Thrombosis localisation
Deep vein thrombosis (DVT), lower limbs (1st event)	529	79.1%
Pulmonary embolism (PE)	46	6.9%
DVT and PE	94	14.0%
Sex and biometry
Female sex	438	65.5%
Age at sampling* (years)	45.6 ± 15.0	-
Body mass index* (kg/m2) (mean ± SD and range)	25.2 ± 4.5 (13.2 - 47.8)	-
Obese, body mass index over 30 kg/m2	85	12.7%
Hormonal treatment at sampling*†	44	10.1%
Smoking*	123	18.4%
First VTE event
Family history of VTE (1st degree-relative)	322	48.1%
Age at the first VTE (years)	43.0 ± 15.5	-
Provoking risk factors at 1st event	428	64.0%
Recurrent event
N who suffered a recurrent VTE	124	18.5%
Plasma concentrations
P-CFHR5 (ng/mL) (mean ± SD and range)	865.9 ± 210.4 (364.9 - 2622.0)	-
P-CFHR5 (ng/mL), median and IQR	839.7 [733.5 - 961.4]	-
B.Clinical characteristics of MARTHA cohort used in TGP analysis with CFHR5 measurements
	Cases = 774
	n	Frequency	Freq. missing	n. missing
Thrombosis localisation
Deep vein thrombosis (DVT), lower limbs (1st event)	641	0.83	-
Pulmonary embolism (PE)	50	0.06	-
DVT and PE	83	0.11	-
Sex and biometry
Female sex	530	0.68	-
Age* (years) (mean ± SD and range)	46.7 ± 15.2	6.7-90.6	-
Body mass index* (kg/m2) (mean ± SD and range)	25.1 ± 4.5	13.2-44.7	0.03	25
Obese, body mass index over 30 kg/m2	96	0.13	0.03	25
Hormonal treatment at sampling in women*†	57	0.11	0.005	3
Smoking*	144	0.19	0.004	3
Plasma concentrations in (mean ± SD and range)
P-CFHR5 (ng/mL)	856 ± 188	263-1845	-
P-CFHR5 (ng/mL), median and IQR	842	(725-958)	-
P-Fibrinogen (g/L)‡	3.4 ± 0.7	1.7-7.8	0.05	39
P-Fibrinogen (g/L)‡, median and IQR	3.3	3.0-3.8	0.05	39
P-Von Willebrand factor antigen§ (%)	142 ± 58	47-420	0.04	30
P-Von Willebrand factor antigen§ (%), median and IQR	132	102-170	0.04	30
Thrombin generation potential in plasma (mean ± SD and range)
Lagtime (min)	3.3 ± 0.9	1.6-13.7	-
Lagtime (min), median and IQR	3.1	2.8-3.5	-
ETP (nMol/min)	1731 ± 395	184-3278	-
ETP (nMol/min), median and IQR	1704	1515-1949	-
Peak (nmol/L)	323 ± 76	30-563	-
Peak (nmol/L), median and IQR	328	282-371	-
ttPeak (min)	6.0 ± 1.3	3.6-17.0	-
ttPeak (min), median and IQR	5.7	5.2-6.3	-
StartTail (min)	22.8 ± 2.8	15.0-44.0	-
StartTail (min), median and IQR	22.5	21.0-24.4	-
Whereas: n is count; Freq, frequency, Freq. Miss, frequency of missing values *at blood sampling; †, Contraceptives and Hormonal replacement therapy; ‡, measured with Clauss assay,§ quantified in antigen levels with immunoturbidimetric method using the STA® - Liatest® VWF:Ag kit (Stago, Aniere France) on a STA® analyzer; ETP, Endogenous Thrombin Potential; ttPeak, time to Peak and StartTail is ti…

### Sheet: Tab_6 COMMUNITY
Tab_6: Clinical characteristics: COMMUNITY study
	All	Female	Male
n	112	41	71
Age (years) ; mean (SD)	59.32 (14.98)	52.92 (17.72)	63.01 (11.77)
BMI (Kg/m2) ; mean (SD)	28.73 (6.16)	29.53 (7.96)	28.18 (4.86)
Lenth of stay; mean days (SD)	9.04 (8.36)	8.58 (9.38)	9.31 (7.82)
Mortality < 1 month (%)	13 (11.6%)	1 (2.4%)	12 (16.9%)
LMWH prophylactic administration	86 (76.8%)	33 (80.50%)	53 (74.65%)
Level of Respiratory support Index at sampling#	(n=339)	(n=116)	(n=223)
No O2 (RI 0)	111	52	59
≤5 L of O2 (RI 1)	120	42	78
> 5 L of O2 (R 2)	43	14	29
NIV/HFNC (RI 3)	12	0	12
Intubation (RI 4)	53	8	45
Maximum Respiratory support Index (Max RI)*
No O2 (MaxRI 0)	38	17	21
≤5 L of O2 (MaxRI 1)	42	17	25
> 5 L of O2 (MaxR 2)	15	5	10
NIV/HFNC (MaxRI 3)	5	0	5
Intubation (MaxRI 4)	12	2	10
Thrombosis
Acute DVT	1	0	1
Acute PE	5	1	4
Smoking
No	52	24	28
Yes	3	0	3
Previous	28	6	22
Unknown	29	11	8
Clinical lab values (mean ± SD and range)
D-Dimer [mg/L FEU](n=76)**	2.61 ± 4.48	2.44 ± 3.72	2.72 ± 4.91
IQR	(0.795-2.325)	(0.83-1.96)	(0.675-3.05)
CRP [ mg/L] (n=108)***	122.25 ± 88.66	101.4 ± 81.31	134.51 ± 91.07
IQR	(61.75-170)	(35-147.25)	(75-179.5)
# Respiratory support index (RI) registered during the sampling for all the londitudinal samples adquired for each individual. RI0: no need of respiratory support; RI1: ≤ 5 Litres of O2 on nasal cannula or mask; RI2: > 5 Litres of O2 on nasal cannula or mask; RI3: Non-invasive ventilation (NIV)/High-flow nasal cannula (HFNC); RI4: Intubation. * MaxRI: Max Respiratory suport Index: Maximum level o…
